# Association of cortical arousals with sleep-disordered breathing events

**DOI:** 10.1101/2022.05.14.22275088

**Authors:** Kirsi-Marja Zitting, Brandon J Lockyer, Ali Azarbarzin, Scott A Sands, Wei Wang, Andrew Wellman, Stuart F Quan

## Abstract

**Study Objectives:** The American Academy of Sleep Medicine recommends scoring hypopneas in adults when there is a ≥3% oxygen desaturation Or when the event is associated with an arousal. However, there is no rule regarding the duration of the interval between the event termination and the associated arousal. The purpose of this study is to explore the timing between arousals and sleep-disordered breathing (SDB) events.

**Methods:** We analyzed cortical arousals (>1.6 million) and SDB events (>350,000 apneas and >1.9 million hypopneas) from 11,400 manually scored polysomnography recordings. Only arousals that started within ±30 seconds from the end of SDB events were included. We used the two local minimums on either side of the arousal distribution as the start/end times for the distribution, and to define which arousals are associated with SDB events. Finally, we calculated arousal probability near the end of SDB events.

**Results:** Cortical arousals with start times that fell within the two minimums were considered to be associated with SDB events. Using this definition, we found that 90% of apnea-associated arousals started no earlier than 4 seconds before and no later than 9 seconds after the end of apneas. Similarly, 90% of hypopnea-associated arousals started no earlier than 6 seconds before and no later than 14 seconds after the end of hypopneas, with the peak of the distribution coinciding with event end time. Arousal probability was highest during the first 10 seconds after the end of the event and was higher for longer events.

**Conclusions:** Our results suggest that 90% of SDB-associated arousals start from 6 seconds before to 14 seconds after the end of the respiratory events.
