## Supplemental Table S3 for "Association of cortical arousals with sleep-disordered breathing events"

### Sheet: smoothed arousal distributions
study	distance	apnea_pct_Est	hypopnea_pct_Est	SDB_pct_Est
abc	-30	2.02808	2.02927	2.02902
abc	-29	1.93654	1.93638	1.9364
abc	-28	1.79077	1.92188	1.88534
abc	-27	1.68843	1.90413	1.84498
abc	-26	1.58169	1.74549	1.70076
abc	-25	1.37787	1.52321	1.48278
abc	-24	1.1305	1.37265	1.30561
abc	-23	0.904152	1.24812	1.15352
abc	-22	0.700471	1.06889	0.967549
abc	-21	0.502852	0.866624	0.766302
abc	-20	0.339301	0.678863	0.585014
abc	-19	0.256526	0.511695	0.44133
abc	-18	0.220284	0.3573	0.319822
abc	-17	0.155825	0.22312	0.204601
abc	-16	0.0798424	0.145535	0.127197
abc	-15	0.0473932	0.122936	0.10206
abc	-14	0.0589451	0.110835	0.0966766
abc	-13	0.0726103	0.0829605	0.0800828
abc	-12	0.0720545	0.0633455	0.065691
abc	-11	0.0676737	0.0701471	0.0697241
abc	-10	0.0871339	0.099627	0.0964159
abc	-9	0.193421	0.155015	0.164852
abc	-8	0.473351	0.248253	0.308894
abc	-7	0.91113	0.387527	0.532743
abc	-6	1.36475	0.562442	0.787882
abc	-5	2.0601	0.947693	1.25651
abc	-4	3.92015	2.13822	2.62261
abc	-3	7.72068	4.70115	5.52385
abc	-2	12.1418	8.03762	9.1736
abc	-1	13.5394	9.96669	10.9658
abc	0	10.3092	9.01927	9.37614
abc	1	5.47905	6.38144	6.12267
abc	2	2.3506	4.05902	3.58255
abc	3	1.36716	2.84826	2.44304
abc	4	1.23296	2.32437	2.02803
abc	5	0.994126	1.90492	1.65428
abc	6	0.638397	1.48712	1.2513
abc	7	0.405136	1.18396	0.968599
abc	8	0.299221	0.991143	0.800905
abc	9	0.251574	0.842868	0.680157
abc	10	0.200554	0.772061	0.614528
abc	11	0.156361	0.747677	0.584588
abc	12	0.187741	0.693659	0.554021
abc	13	0.258002	0.652692	0.543971
abc	14	0.27847	0.651372	0.548838
abc	15	0.264264	0.646522	0.541121
abc	16	0.277393	0.674201	0.564698
abc	17	0.341341	0.766213	0.648975
abc	18	0.487726	0.885905	0.776121
abc	19	0.697047	0.974069	0.897788
abc	20	0.865958	1.05963	1.00653
abc	21	0.931436	1.15584	1.09394
abc	22	1.00926	1.25223	1.18503
abc	23	1.16833	1.35757	1.30536
abc	24	1.34929	1.50437	1.46171
abc	25	1.51424	1.64676	1.61014
abc	26	1.71072	1.70297	1.70526
abc	27	1.88533	1.64037	1.70801
abc	28	1.95292	1.57578	1.67961
abc	29	1.9202	1.60153	1.68923
abc	30	1.79235	1.76861	1.77525
ats	-30	1.86449	1.6511	1.78557
ats	-29	1.70941	1.63787	1.68068
ats	-28	1.56643	1.55926	1.56237
ats	-27	1.4283	1.44008	1.43336
ats	-26	1.28809	1.31239	1.29895
ats	-25	1.14275	1.19055	1.16177
ats	-24	0.99238	1.06449	1.01903
ats	-23	0.84255	0.920605	0.87046
ats	-22	0.701324	0.75747	0.721245
ats	-21	0.571736	0.587039	0.577443
ats	-20	0.45122	0.428413	0.443666
ats	-19	0.338656	0.296777	0.324318
ats	-18	0.236641	0.198724	0.223398
ats	-17	0.149331	0.13131	0.142602
ats	-16	0.0815413	0.0853624	0.0818835
ats	-15	0.0386625	0.0524441	0.0419234
ats	-14	0.0248969	0.0301261	0.0249265
ats	-13	0.0395472	0.0230085	0.032541
ats	-12	0.0711479	0.0375549	0.0599736
ats	-11	0.0945581	0.0739862	0.0908159
ats	-10	0.0765691	0.121291	0.09854
ats	-9	-0.00446678	0.159705	0.0603071
ats	-8	-0.122723	0.176445	-0.013026
ats	-7	-0.162683	0.203694	-0.0347853
ats	-6	0.105737	0.369966	0.192206
ats	-5	0.999584	0.928598	0.966385
ats	-4	2.81231	2.22127	2.5992
ats	-3	5.61819	4.5236	5.23035
ats	-2	9.05955	7.7419	8.58596
ats	-1	12.2219	11.0797	11.791
ats	0	13.7554	13.0206	13.4512
ats	1	12.6435	12.2358	12.4597
ats	2	9.28682	9.00561	9.17285
ats	3	5.2824	5.04552	5.20832
ats	4	2.08414	1.93823	2.0507
ats	5	0.268146	0.274427	0.282958
ats	6	-0.350279	-0.192083	-0.291519
ats	7	-0.280523	-0.0342267	-0.196557
ats	8	0.0046588	0.255148	0.0901373
ats	9	0.231496	0.428242	0.301578
ats	10	0.31872	0.452735	0.370146
ats	11	0.297777	0.395985	0.337981
ats	12	0.233861	0.33135	0.273379
ats	13	0.178036	0.300628	0.225319
ats	14	0.152659	0.311004	0.211877
ats	15	0.157472	0.34903	0.22866
ats	16	0.184298	0.401981	0.265667
ats	17	0.227811	0.465432	0.317334
ats	18	0.286413	0.540831	0.382576
ats	19	0.360571	0.630514	0.46219
ats	20	0.449568	0.729168	0.554078
ats	21	0.548195	0.822734	0.650682
ats	22	0.645825	0.902812	0.742624
ats	23	0.732335	0.977669	0.825877
ats	24	0.807323	1.06277	0.904983
ats	25	0.881452	1.16578	0.98921
ats	26	0.97023	1.2776	1.08556
ats	27	1.08716	1.38184	1.1971
ats	28	1.23887	1.46709	1.32368
ats	29	1.42701	1.52121	1.46191
ats	30	1.65106	1.52981	1.60674
chfs	-30	0.933673	0.794538	0.865681
chfs	-29	0.786954	0.768205	0.77689
chfs	-28	0.621849	0.694285	0.657516
chfs	-27	0.468695	0.581605	0.5246
chfs	-26	0.339938	0.453374	0.396268
chfs	-25	0.25986	0.347124	0.302718
chfs	-24	0.228984	0.286813	0.256549
chfs	-23	0.210904	0.250673	0.229906
chfs	-22	0.182398	0.204031	0.193329
chfs	-21	0.148931	0.139854	0.144923
chfs	-20	0.117931	0.0752483	0.0973917
chfs	-19	0.101317	0.033619	0.068312
chfs	-18	0.103114	0.0241729	0.0636828
chfs	-17	0.0999335	0.0367073	0.068021
chfs	-16	0.0787981	0.0506447	0.0648487
chfs	-15	0.0512851	0.0510672	0.0513853
chfs	-14	0.0287063	0.0421374	0.0358125
chfs	-13	0.0167838	0.0394776	0.0296756
chfs	-12	0.0232265	0.0590998	0.0435605
chfs	-11	0.051418	0.116819	0.0844954
chfs	-10	0.0921075	0.224887	0.153291
chfs	-9	0.138127	0.369832	0.242784
chfs	-8	0.226342	0.490883	0.347059
chfs	-7	0.514712	0.555371	0.534301
chfs	-6	1.34846	0.731794	1.06076
chfs	-5	3.1877	1.49306	2.38151
chfs	-4	6.32807	3.50682	4.9611
chfs	-3	10.4774	7.18157	8.84988
chfs	-2	14.4824	11.9602	13.2028
chfs	-1	16.4537	15.9349	16.1544
chfs	0	14.7841	16.5563	15.6531
chfs	1	9.95271	12.922	11.4588
chfs	2	4.78616	7.34986	6.08958
chfs	3	1.59273	2.92867	2.24999
chfs	4	0.521627	0.835531	0.646611
chfs	5	0.514494	0.436906	0.45143
chfs	6	0.631112	0.620585	0.622809
chfs	7	0.566602	0.727351	0.656742
chfs	8	0.41171	0.643815	0.535449
chfs	9	0.286515	0.492092	0.3887
chfs	10	0.214787	0.384816	0.295249
chfs	11	0.189545	0.345445	0.264138
chfs	12	0.196453	0.337157	0.26528
chfs	13	0.206147	0.323883	0.26431
chfs	14	0.201147	0.294203	0.246961
chfs	15	0.183627	0.258641	0.220055
chfs	16	0.160612	0.235045	0.197083
chfs	17	0.150963	0.232733	0.191573
chfs	18	0.169359	0.256379	0.212645
chfs	19	0.209587	0.294583	0.251482
chfs	20	0.245989	0.319203	0.281475
chfs	21	0.260405	0.316565	0.287125
chfs	22	0.260713	0.307429	0.283375
chfs	23	0.276767	0.322699	0.300258
chfs	24	0.339935	0.376329	0.358741
chfs	25	0.447998	0.463878	0.455514
chfs	26	0.573462	0.571548	0.571413
chfs	27	0.685787	0.673203	0.67919
chfs	28	0.787484	0.756225	0.772949
chfs	29	0.932794	0.864905	0.89993
chfs	30	1.15492	1.05324	1.10456
cts	-30	1.39908	1.72979	1.59341
cts	-29	1.39853	1.75101	1.60909
cts	-28	1.31889	1.54102	1.45049
cts	-27	1.15386	1.31714	1.24839
cts	-26	0.934035	1.24344	1.11695
cts	-25	0.724881	1.22701	1.02306
cts	-24	0.625362	1.08745	0.899666
cts	-23	0.607596	0.857343	0.750201
cts	-22	0.627358	0.741104	0.696761
cts	-21	0.536036	0.669799	0.619686
cts	-20	0.332124	0.558837	0.463783
cts	-19	0.179653	0.430124	0.324675
cts	-18	0.123187	0.324624	0.243514
cts	-17	0.0868563	0.247042	0.182854
cts	-16	0.0529079	0.171848	0.123475
cts	-15	0.0262169	0.103365	0.0711309
cts	-14	0.0212972	0.0709689	0.0497309
cts	-13	0.0389072	0.0943679	0.0721219
cts	-12	0.0668664	0.14689	0.115337
cts	-11	0.134709	0.189786	0.168788
cts	-10	0.272255	0.213826	0.233727
cts	-9	0.484859	0.327176	0.383367
cts	-8	0.76088	0.577246	0.657841
cts	-7	1.21119	0.800606	0.995396
cts	-6	2.31065	1.20481	1.67074
cts	-5	4.78397	2.99987	3.68398
cts	-4	8.97169	7.07538	7.78906
cts	-3	13.5921	11.5944	12.4408
cts	-2	15.3732	13.2373	14.201
cts	-1	12.428	10.9741	11.5902
cts	0	7.00458	6.68368	6.74343
cts	1	2.87369	3.10923	2.96812
cts	2	1.14229	1.40088	1.32098
cts	3	0.700655	0.842241	0.814322
cts	4	0.56457	0.572029	0.566789
cts	5	0.478484	0.394044	0.420186
cts	6	0.376707	0.337347	0.351175
cts	7	0.299149	0.322504	0.313402
cts	8	0.263527	0.279456	0.275516
cts	9	0.200164	0.22336	0.214135
cts	10	0.130771	0.204255	0.172054
cts	11	0.106137	0.256588	0.194852
cts	12	0.120003	0.35008	0.257815
cts	13	0.169953	0.4042	0.308312
cts	14	0.249243	0.463176	0.37403
cts	15	0.348947	0.541519	0.462182
cts	16	0.426999	0.635879	0.553674
cts	17	0.439039	0.735285	0.615885
cts	18	0.432259	0.910371	0.710382
cts	19	0.542769	1.14436	0.89427
cts	20	0.782246	1.28753	1.08815
cts	21	0.886696	1.31723	1.14414
cts	22	0.871816	1.35672	1.15267
cts	23	0.952863	1.40939	1.22078
cts	24	1.10854	1.4665	1.32451
cts	25	1.18027	1.57405	1.41322
cts	26	1.20685	1.69699	1.49239
cts	27	1.28798	1.75258	1.56664
cts	28	1.32906	1.68197	1.53882
cts	29	1.38561	1.58295	1.49839
cts	30	1.56094	1.55594	1.55961
mesa	-30	1.26096	1.80253	1.71523
mesa	-29	1.09869	1.7073	1.60493
mesa	-28	0.968904	1.63081	1.52036
mesa	-27	0.855873	1.55533	1.44092
mesa	-26	0.757168	1.46735	1.35241
mesa	-25	0.673431	1.36146	1.24964
mesa	-24	0.607917	1.24278	1.13843
mesa	-23	0.551882	1.11737	1.02341
mesa	-22	0.48779	0.989714	0.906244
mesa	-21	0.405154	0.860743	0.785414
mesa	-20	0.315629	0.734718	0.665762
mesa	-19	0.236124	0.617088	0.554561
mesa	-18	0.177368	0.512782	0.458232
mesa	-17	0.14239	0.422882	0.377861
mesa	-16	0.127536	0.347612	0.312359
mesa	-15	0.120722	0.288625	0.260977
mesa	-14	0.115593	0.250812	0.227143
mesa	-13	0.116976	0.238657	0.215773
mesa	-12	0.130871	0.252948	0.229729
mesa	-11	0.16378	0.288173	0.266786
mesa	-10	0.22722	0.333809	0.319816
mesa	-9	0.325686	0.379191	0.378146
mesa	-8	0.454348	0.427556	0.440041
mesa	-7	0.62366	0.513652	0.533718
mesa	-6	0.909851	0.720604	0.743952
mesa	-5	1.52605	1.17551	1.22004
mesa	-4	2.83971	2.00575	2.13489
mesa	-3	5.15851	3.24105	3.55915
mesa	-2	8.2926	4.71418	5.30954
mesa	-1	11.2424	6.0478	6.90197
mesa	0	12.5908	6.8109	7.75576
mesa	1	11.5308	6.76033	7.54817
mesa	2	8.7278	6.00848	6.47107
mesa	3	5.62584	4.90804	5.03935
mesa	4	3.3482	3.83409	3.75203
mesa	5	2.1263	2.99727	2.83828
mesa	6	1.59762	2.43101	2.27817
mesa	7	1.32273	2.06293	1.93648
mesa	8	1.09	1.80553	1.69409
mesa	9	0.867836	1.5979	1.48703
mesa	10	0.680916	1.41778	1.30209
mesa	11	0.541494	1.26319	1.14446
mesa	12	0.441829	1.14191	1.02394
mesa	13	0.373395	1.05679	0.941909
mesa	14	0.334032	1.00451	0.893138
mesa	15	0.315056	0.977199	0.868155
mesa	16	0.307876	0.967891	0.859976
mesa	17	0.308692	0.968268	0.86098
mesa	18	0.319018	0.972045	0.865823
mesa	19	0.339702	0.976621	0.872207
mesa	20	0.369687	0.985754	0.883867
mesa	21	0.400652	1.00243	0.902551
mesa	22	0.430279	1.0288	0.92978
mesa	23	0.463241	1.06373	0.964623
mesa	24	0.504526	1.10636	1.00732
mesa	25	0.549431	1.15334	1.05484
mesa	26	0.598506	1.19922	1.1019
mesa	27	0.646585	1.23812	1.14141
mesa	28	0.694161	1.27521	1.1785
mesa	29	0.761216	1.32568	1.23096
mesa	30	0.877013	1.40989	1.32369
mpcs	-30	1.65602	1.87902	1.77692
mpcs	-29	1.8705	1.7571	1.80564
mpcs	-28	1.91025	1.6677	1.78512
mpcs	-27	1.7707	1.58091	1.67186
mpcs	-26	1.58156	1.49503	1.52425
mpcs	-25	1.43419	1.44329	1.43422
mpcs	-24	1.23366	1.39193	1.33022
mpcs	-23	0.976879	1.26798	1.14094
mpcs	-22	0.775062	1.0791	0.932246
mpcs	-21	0.668769	0.88479	0.776657
mpcs	-20	0.564909	0.71778	0.650321
mpcs	-19	0.390747	0.557363	0.489241
mpcs	-18	0.210683	0.390428	0.308111
mpcs	-17	0.100809	0.253955	0.176636
mpcs	-16	0.0915873	0.180234	0.135223
mpcs	-15	0.13533	0.156094	0.147331
mpcs	-14	0.137579	0.152854	0.151278
mpcs	-13	0.079909	0.144129	0.12067
mpcs	-12	0.03458	0.139394	0.0933917
mpcs	-11	0.0432489	0.184537	0.114813
mpcs	-10	0.0947822	0.303057	0.186414
mpcs	-9	0.205214	0.46674	0.317468
mpcs	-8	0.43246	0.591938	0.528943
mpcs	-7	0.679095	0.629055	0.747489
mpcs	-6	0.702706	0.753519	0.833829
mpcs	-5	0.687334	1.59444	1.10718
mpcs	-4	1.83947	3.97249	2.72796
mpcs	-3	5.77092	7.83669	6.75202
mpcs	-2	11.9253	11.3171	11.8105
mpcs	-1	16.095	12.0477	14.201
mpcs	0	13.9928	9.69247	11.735
mpcs	1	7.1779	5.83129	6.25604
mpcs	2	1.63342	2.50492	1.90802
mpcs	3	-0.114478	0.747168	0.33936
mpcs	4	0.283484	0.291104	0.39326
mpcs	5	0.810772	0.359651	0.640726
mpcs	6	0.798722	0.440379	0.602708
mpcs	7	0.50539	0.416546	0.429857
mpcs	8	0.271892	0.335494	0.292157
mpcs	9	0.207793	0.267767	0.23615
mpcs	10	0.266592	0.267041	0.267363
mpcs	11	0.34967	0.326566	0.342971
mpcs	12	0.380431	0.393759	0.390484
mpcs	13	0.345416	0.451488	0.401932
mpcs	14	0.326186	0.512846	0.432405
mpcs	15	0.38629	0.574945	0.485463
mpcs	16	0.511972	0.690694	0.596312
mpcs	17	0.651534	0.890887	0.779687
mpcs	18	0.765926	1.10185	0.957859
mpcs	19	0.87651	1.23614	1.07336
mpcs	20	0.994018	1.29986	1.15537
mpcs	21	1.08273	1.33299	1.22038
mpcs	22	1.07864	1.35172	1.22487
mpcs	23	1.0942	1.38851	1.24467
mpcs	24	1.26779	1.45919	1.37019
mpcs	25	1.48423	1.52456	1.51347
mpcs	26	1.5534	1.54883	1.55538
mpcs	27	1.5498	1.52961	1.53583
mpcs	28	1.5848	1.49498	1.53122
mpcs	29	1.72487	1.46931	1.58935
mpcs	30	2.05806	1.43104	1.72024
mss	-30	1.61378	1.59755	1.61154
mss	-29	1.611	1.6804	1.6452
mss	-28	1.64537	1.63524	1.62889
mss	-27	1.67801	1.50293	1.57179
mss	-26	1.65208	1.40694	1.49942
mss	-25	1.53855	1.33411	1.40065
mss	-24	1.36738	1.23472	1.28212
mss	-23	1.17827	1.15395	1.1564
mss	-22	1.00947	1.01867	1.00561
mss	-21	0.874466	0.807183	0.832088
mss	-20	0.755925	0.617794	0.671236
mss	-19	0.633468	0.487957	0.541789
mss	-18	0.501246	0.408159	0.438714
mss	-17	0.367142	0.328048	0.334509
mss	-16	0.251785	0.211148	0.223582
mss	-15	0.170403	0.127893	0.144719
mss	-14	0.117326	0.104335	0.107709
mss	-13	0.0805179	0.0901207	0.0892622
mss	-12	0.058732	0.0805141	0.0827019
mss	-11	0.0647963	0.110402	0.0945749
mss	-10	0.119476	0.163373	0.126717
mss	-9	0.223474	0.241045	0.209253
mss	-8	0.316018	0.401481	0.376975
mss	-7	0.310011	0.665594	0.596771
mss	-6	0.272783	0.963626	0.806064
mss	-5	0.655052	1.39254	1.18424
mss	-4	2.29561	2.67976	2.47427
mss	-3	5.88557	5.98482	5.71308
mss	-2	10.8501	10.8213	10.6459
mss	-1	14.6495	13.8184	14.37
mss	0	14.2289	12.2496	13.3691
mss	1	9.48213	7.25032	7.9858
mss	2	3.91475	2.74363	2.79185
mss	3	0.52334	0.949194	0.593976
mss	4	-0.412061	0.841289	0.471499
mss	5	-0.116953	0.836442	0.673019
mss	6	0.315464	0.634363	0.607226
mss	7	0.474124	0.454767	0.438904
mss	8	0.400416	0.358733	0.330059
mss	9	0.257142	0.349394	0.299358
mss	10	0.15787	0.381427	0.304087
mss	11	0.138184	0.386071	0.311617
mss	12	0.186627	0.412218	0.34314
mss	13	0.276712	0.476407	0.405985
mss	14	0.386223	0.541085	0.485419
mss	15	0.499246	0.615645	0.581633
mss	16	0.592102	0.715083	0.675213
mss	17	0.656779	0.768997	0.728064
mss	18	0.718067	0.79063	0.765542
mss	19	0.802546	0.849938	0.835659
mss	20	0.908402	0.9452	0.930201
mss	21	1.02727	1.02149	1.02502
mss	22	1.14391	1.11574	1.12225
mss	23	1.24919	1.21827	1.22744
mss	24	1.3194	1.30803	1.31955
mss	25	1.33335	1.37877	1.36738
mss	26	1.31567	1.4196	1.3783
mss	27	1.31763	1.44931	1.39835
mss	28	1.35578	1.49129	1.44555
mss	29	1.39602	1.49229	1.47007
mss	30	1.4044	1.48469	1.45295
shhs	-30	1.66923	1.98205	1.91726
shhs	-29	1.51466	1.861	1.78472
shhs	-28	1.39863	1.77284	1.6908
shhs	-27	1.29751	1.69839	1.61271
shhs	-26	1.19881	1.62013	1.53151
shhs	-25	1.09329	1.52611	1.43486
shhs	-24	0.978738	1.41459	1.32167
shhs	-23	0.854266	1.28845	1.19501
shhs	-22	0.725829	1.15392	1.06165
shhs	-21	0.600321	1.01617	0.926896
shhs	-20	0.485592	0.880486	0.796283
shhs	-19	0.38637	0.750867	0.67351
shhs	-18	0.305816	0.632561	0.56329
shhs	-17	0.242571	0.530159	0.468878
shhs	-16	0.19249	0.448087	0.393024
shhs	-15	0.150741	0.389184	0.337128
shhs	-14	0.117745	0.354639	0.302403
shhs	-13	0.0975566	0.342477	0.288394
shhs	-12	0.0953416	0.348518	0.293618
shhs	-11	0.115135	0.365999	0.313984
shhs	-10	0.155816	0.385855	0.341002
shhs	-9	0.203351	0.400246	0.363016
shhs	-8	0.233933	0.413237	0.376496
shhs	-7	0.243147	0.453968	0.404894
shhs	-6	0.316141	0.590589	0.524839
shhs	-5	0.691688	0.926938	0.872997
shhs	-4	1.72476	1.56945	1.60706
shhs	-3	3.67264	2.55726	2.8039
shhs	-2	6.3618	3.78718	4.33781
shhs	-1	9.00298	4.99279	5.83669
shhs	0	10.527	5.83994	6.82685
shhs	1	10.2953	6.08722	6.98967
shhs	2	8.61637	5.71768	6.35978
shhs	3	6.36154	4.91701	5.24931
shhs	4	4.36722	3.973	4.06285
shhs	5	2.99949	3.12691	3.0856
shhs	6	2.20142	2.4976	2.41425
shhs	7	1.73836	2.08105	1.99601
shhs	8	1.41859	1.81348	1.73003
shhs	9	1.153	1.62558	1.53319
shhs	10	0.931315	1.47565	1.36762
shhs	11	0.758062	1.34772	1.22492
shhs	12	0.628231	1.24171	1.10908
shhs	13	0.530222	1.15983	1.02206
shhs	14	0.460793	1.10318	0.963794
shhs	15	0.421633	1.06854	0.930052
shhs	16	0.41433	1.05204	0.916616
shhs	17	0.43235	1.04929	0.918231
shhs	18	0.464064	1.05756	0.930868
shhs	19	0.499943	1.07473	0.951204
shhs	20	0.536925	1.10122	0.979481
shhs	21	0.572211	1.13577	1.0145
shhs	22	0.607698	1.17568	1.05453
shhs	23	0.647862	1.21533	1.09509
shhs	24	0.69797	1.25151	1.13403
shhs	25	0.754628	1.2839	1.17072
shhs	26	0.811327	1.31585	1.20744
shhs	27	0.865135	1.35053	1.2462
shhs	28	0.930604	1.39478	1.29512
shhs	29	1.03224	1.45837	1.36698
shhs	30	1.19724	1.5532	1.47761
sof	-30	1.3453	1.94925	1.8378
sof	-29	1.19994	1.77112	1.65581
sof	-28	1.07079	1.63719	1.52246
sof	-27	0.963532	1.53219	1.42165
sof	-26	0.893752	1.43756	1.33546
sof	-25	0.856439	1.33716	1.24724
sof	-24	0.816879	1.22096	1.14386
sof	-23	0.740525	1.08671	1.01984
sof	-22	0.632874	0.940309	0.881398
sof	-21	0.51715	0.790225	0.73816
sof	-20	0.4101	0.647067	0.601066
sof	-19	0.320085	0.523298	0.482475
sof	-18	0.251025	0.429485	0.392851
sof	-17	0.200848	0.368532	0.334465
sof	-16	0.16423	0.334952	0.301101
sof	-15	0.1395	0.319639	0.284144
sof	-14	0.130511	0.315682	0.279032
sof	-13	0.142537	0.319612	0.28546
sof	-12	0.181478	0.328483	0.302721
sof	-11	0.245075	0.338304	0.325796
sof	-10	0.316538	0.347884	0.348217
sof	-9	0.374448	0.3668	0.372046
sof	-8	0.426075	0.424903	0.423191
sof	-7	0.54101	0.576541	0.561962
sof	-6	0.874238	0.896505	0.883703
sof	-5	1.65822	1.45615	1.49254
sof	-4	3.11544	2.28594	2.45003
sof	-3	5.25783	3.33519	3.70854
sof	-2	7.67153	4.45144	5.0657
sof	-1	9.57559	5.40479	6.19753
sof	0	10.2626	5.97335	6.79831
sof	1	9.50715	6.03524	6.72343
sof	2	7.7613	5.62621	6.0695
sof	3	5.77381	4.90799	5.09622
sof	4	4.10157	4.0949	4.09303
sof	5	2.91697	3.35413	3.24811
sof	6	2.14671	2.76445	2.62115
sof	7	1.64548	2.32929	2.18348
sof	8	1.30338	2.01659	1.87918
sof	9	1.06309	1.78381	1.65472
sof	10	0.901013	1.59595	1.4736
sof	11	0.800925	1.43366	1.31841
sof	12	0.738815	1.29279	1.1859
sof	13	0.681125	1.17421	1.07461
sof	14	0.608565	1.07948	0.983491
sof	15	0.524261	1.00968	0.913209
sof	16	0.448453	0.96395	0.864861
sof	17	0.398628	0.93727	0.835462
sof	18	0.376993	0.924689	0.82098
sof	19	0.378749	0.923378	0.818783
sof	20	0.400883	0.935183	0.8312
sof	21	0.43995	0.962066	0.860171
sof	22	0.490505	1.00119	0.901723
sof	23	0.536879	1.04662	0.947581
sof	24	0.571285	1.09539	0.99415
sof	25	0.600332	1.14503	1.04004
sof	26	0.630036	1.19355	1.08458
sof	27	0.655379	1.23981	1.12701
sof	28	0.68866	1.28429	1.16991
sof	29	0.753017	1.32797	1.21715
sof	30	0.860014	1.37402	1.27379
ts	-30	1.40182	1.86487	1.7042
ts	-29	1.46491	1.41548	1.43812
ts	-28	1.35364	1.23941	1.27607
ts	-27	1.23635	1.23595	1.23165
ts	-26	1.16144	1.20654	1.19355
ts	-25	1.04784	1.08211	1.07476
ts	-24	0.883557	0.920791	0.906235
ts	-23	0.768158	0.794552	0.781263
ts	-22	0.731862	0.707544	0.715924
ts	-21	0.696009	0.625329	0.652872
ts	-20	0.59302	0.568494	0.578322
ts	-19	0.447453	0.528052	0.498988
ts	-18	0.32258	0.437083	0.396686
ts	-17	0.237051	0.299789	0.278193
ts	-16	0.183326	0.172061	0.175849
ts	-15	0.151201	0.0912623	0.111798
ts	-14	0.131294	0.0701218	0.0924547
ts	-13	0.115226	0.0909536	0.101186
ts	-12	0.120454	0.122094	0.120466
ts	-11	0.194064	0.175753	0.176759
ts	-10	0.350529	0.305222	0.315621
ts	-9	0.535514	0.508523	0.521163
ts	-8	0.682812	0.722583	0.72309
ts	-7	0.906422	0.96689	0.959252
ts	-6	1.6806	1.58575	1.61758
ts	-5	3.55939	3.33523	3.39162
ts	-4	6.67378	6.69942	6.65576
ts	-3	10.349	10.6976	10.5533
ts	-2	13.135	13.0575	13.1118
ts	-1	13.2843	12.203	12.6562
ts	0	9.96527	8.56706	9.08319
ts	1	4.92466	4.13457	4.33715
ts	2	1.24275	1.14302	1.10185
ts	3	0.0316239	0.143674	0.106345
ts	4	0.247145	0.19832	0.26242
ts	5	0.565759	0.335594	0.442401
ts	6	0.53144	0.264534	0.34849
ts	7	0.331619	0.139985	0.189273
ts	8	0.177263	0.0936651	0.116707
ts	9	0.109964	0.111416	0.113409
ts	10	0.107609	0.154774	0.142059
ts	11	0.137883	0.213654	0.189574
ts	12	0.178544	0.287075	0.249414
ts	13	0.239243	0.397053	0.340676
ts	14	0.332779	0.540552	0.467973
ts	15	0.428956	0.640039	0.569206
ts	16	0.473687	0.673061	0.608129
ts	17	0.450971	0.727001	0.634295
ts	18	0.4191	0.867208	0.711019
ts	19	0.475882	1.01911	0.827642
ts	20	0.659242	1.11772	0.961081
ts	21	0.843555	1.21118	1.09201
ts	22	0.908086	1.2922	1.16435
ts	23	0.910701	1.32432	1.17875
ts	24	0.995312	1.36969	1.2363
ts	25	1.20523	1.45427	1.36995
ts	26	1.43809	1.54552	1.51249
ts	27	1.61863	1.59494	1.60392
ts	28	1.76201	1.58279	1.64319
ts	29	1.88127	1.56183	1.66943
ts	30	2.00704	1.56427	1.71661
